# Long-Term Healthcare Utilization After Genomic Diagnosis in Seriously Ill Children

**DOI:** 10.64898/2026.02.24.26345973

**Authors:** Joao M. L. Dias, Ravi P. More, Duncan Butler, Clare Aldus, Julian Brown, Courtney E. French, Helen Dolling, F. Lucy Raymond, David H Rowitch, Catherine E Aiken

## Abstract

**Importance:** Whole genome sequencing (WGS) is increasingly used to diagnose severely ill children, yet the long-term impact of a genetic diagnosis on healthcare utilization and resource allocation remains poorly understood.

**Objective:** To determine the influence of a genetic diagnosis via WGS on long-term healthcare utilization metrics in severely ill children.

**Design:** A retrospective cohort study using data from the Next Generation Children study (2016-2020) with record linkage and analysis of primary care records conducted between 2022 and 2024.

**Setting:** A multicenter study involving primary care and hospital records linked via the UK

National Health Research Institute (NIHR) Rare Disease Bioresource, Cambridge, UK.

**Participants:** A referred sample of 270 severely ill children who underwent WGS.

**Exposure(s):** Receipt of a genetic diagnosis (87/270; 32%) compared to those who remained undiagnosed (183/270; 68%) following WGS.

**Main Outcome(s) and Measure(s):** Comparison of 36 healthcare utilization parameters, including hospitalizations, primary care prescriptions, and diagnostic tests.

**Results:** Among the 270 children analyzed, those receiving a genetic diagnosis (n=87) exhibited significantly higher overall healthcare utilization compared to undiagnosed peers (n=183). This included increased hospital admissions and outpatient visits, particularly for neurodevelopmental and seizure-related conditions. Diagnosed children received a higher volume of neurological, gastrointestinal, and nutritional prescriptions. The most pronounced differences in utilization were observed in children initially diagnosed in neonatal (NICU) or pediatric (PICU) intensive care settings. While genetic diagnosis was not associated with reduced healthcare costs during the study period, it was linked to more targeted, condition-specific medical care.

**Conclusions and Relevance:** WGS diagnosis facilitates the integration of specialist care and the alignment of healthcare resources with the specific needs of children with complex disorders. These findings suggest that while costs may not decrease immediately, a diagnosis enables more precise and targeted clinical management.

**Key Points:** *Question:* Does a genetic diagnosis through whole genome sequencing influence long-term healthcare utilization in severely ill children?

*Findings:* In this cohort study of 270 children, those who received a genetic diagnosis demonstrated significantly greater overall healthcare utilization, including more hospitalizations and targeted prescriptions, compared with undiagnosed children.

*Meaning:* A genetic diagnosis facilitates the integration of specialized, condition-specific care, helping to align healthcare resources with the individual needs of children with complex disorders.
