## Supplementary material for "Long-Term Healthcare Utilization After Genomic Diagnosis in Seriously Ill Children": Suplementary_Information_dictionary

### Sheet: CYPTransColTypes
Table Name	Column Name	Data Type	Character Maximum Length	Field Description	Data Source
Admissions	patientid	int	NULL	Eclipse internal patient ID	SUS PbR
Admissions	AdmissionType	varchar	3	OP = Outpatient, A&E = Accident and Emergency	SUS PbR
Admissions	AdmissionDate	datetime	NULL	Admission Date	SUS PbR
Admissions	DischargeDate	datetime	NULL	Discharge Date	SUS PbR
Admissions	code	varchar	100	Treatment function code for Outpatient data - AE Diagnosis code although coding information unknown (not included in source for A&E)	SUS PbR
Admissions	description	varchar	8000	Description of code	SUS PbR
Admissions	emergency	bit	NULL	If elective admission or non-elective (Emergency = 1 for non-elective emergency admissions)	SUS PbR
Admissions	primary_diagnosis_code	varchar	50	Primary Diagnosis ICD10 code where available	SUS PbR
Admissions	secondary_diagnosis_code	varchar	50	Secondary Diagnosis ICD10 code where available	SUS PbR
Admissions	ae_diagnosis_first_code	varchar	50	AE Diagnosis Code	SUS PbR
Admissions	treatment_function_code	varchar	100	Treatment function code	SUS PbR
Admissions	TreatmentFunctionDescription	varchar	4000	Treatment function code description	SUS PbR
Admissions	tariff	varchar	300	Cost of admission	SUS PbR
BNFLookup	BNFCode	varchar	50	BNF Code	National Standards
BNFLookup	BNFDescription	varchar	500	Description of BNF Code	National Standards
Clinical	patientid	int	NULL	Eclipse internal patient ID	Primary Care Data
Clinical	datadate	datetime	NULL	Entry date from primary care system	Primary Care Data
Clinical	readcodeid	int	NULL	Internal identifier to read code	Primary Care Data
Clinical	readcode	varchar	50	Read Code (widespread clinical terminology system)	Primary Care Data
Clinical	description	varchar	300	Read code description (Term)	Primary Care Data
CodeLookup	diagnosis_code	varchar	50	Lookup for admission codes	National Standards
CodeLookup	description	varchar	500	Lookup description for admission codes	National Standards
Conditions	patientid	int	NULL	Eclipse internal patient ID	Primary Care Data
Conditions	conditiontypeid	int	NULL	Amalgamation by Eclipse of clinical codes to specific condition types	Primary Care Data
Conditions	datadate	datetime	NULL	Entry date from primary care system	Primary Care Data
Conditions	conditionname	varchar	200	Specific condition type	Primary Care Data
ConsentDates	NGCID	varchar	50	Next Generation Children study ID	NGC
ConsentDates	consentdate	datetime	NULL	Consent date for participation in NGC study	NGC
DOBCheck	patientid	int	NULL	Eclipse internal patient ID	Internal table for checking of DOBs
DOBCheck	BirthYear	int	NULL	Birth year (from BioResource data)	Internal table for checking of DOBs
DOBCheck	BirthMonth	int	NULL	Birth month (from BioResource data)	Internal table for checking of DOBs
DOBCheck	PSLYear	int	NULL	Birth year (from primary care record)	Internal table for checking of DOBs
DOBCheck	PSLMonth	int	NULL	Birth month (from primary care record)	Internal table for checking of DOBs
Medications	patientid	int	NULL	Eclipse internal patient ID	Primary Care Data
Medications	dateissued	datetime	NULL	Date drug was issued	Primary Care Data
Medications	drug	nvarchar	655	Drug	Primary Care Data
Medications	price	numeric	NULL	Approximate price at time of prescribing	Primary Care Data
Medications	bnfcode	varchar	203	Code from British National Formulary	Primary Care Data
Pathology	patientid	int	NULL	Eclipse internal patient ID	Primary Care Data
Pathology	datadate	datetime	NULL	Date of event	Primary Care Data
Pathology	patientdatatypeid	int	NULL	Look up id of test type	Primary Care Data
Pathology	description	varchar	100	Test description	Primary Care Data
Pathology	data	sql_variant	0	Result	Primary Care Data
Pathology	data2	sql_variant	0	Rarely used field for a second pathology result, e.g. when reporting both systolic and diastolic blood pressure	Primary Care Data
Patients	NGCStudyID	varchar	500	Next Generation Children study ID	NGC
Patients	Department	varchar	500	NGC Department	NGC
Patients	NHSNumber	varchar	500	NHS Number	NGC
Patients	DOB	datetime	NULL	Date of Birth	NGC
Patients	patientid	int	NULL	Eclipse internal patient ID	NGC
Patients	BirthYear	int	NULL	Birth year	NGC
Patients	BirthMonth	int	NULL	Birth month	NGC
Patients	Sex	varchar	1	Sex of patient	NGC
	age_at_consent	int		Age of patient in months at date of consent. Uses Patients$BirthMonth, Patients$BirthYear and ConsentDates$consentdate
	age_jan_2022	int		Age of patient in months in January 2022. Uses Patients$BirthMonth and Patients$BirthYear
	days_admission	int		Total days at the hospital. Uses Admissions$AdmissionDate and Admissions$DischargeDate
	number_hospital_admissions	int		Total number of admissions at the hospital. Uses Admissions$AdmissionDate
	number_unique_admissions	int		Total number of different specialities at the hospital. Uses Admissions$TreatmentFunctionDescription
	A&E	int		Total number of A&E visits. Uses Admissions$AdmissionType
	OP	int		Total number of Outpatient visits. Uses Admissions$AdmissionType
	total_cost_admissions	int		Total cost of hospital visits. Uses Admissions$tariff
	A&E_year	int		Average yearly of total number of A&E visits. Uses Admissions$AdmissionType
	OP_year	int		Average yearly of total number of Outpatient visits. Uses Admissions$AdmissionType
	total_cost_admissions_year	int		Average yearly of total cost of hospital visits. Uses Admissions$tariff
	number_prescriptions	int		Total number of different prescriptions. Uses Medications$dateissued
	allergy, analgesia, cardiovascular, care_hygiene, dental, derm, diagnostic, endo, gi_regulation, immune, lines_tubes_catheters, liver, neuro, nutrition, respiratory, short_infection, steroid, uro_gynae, vaccination	int		Total number of prescriptions by treatment group. Uses Medications$bnfcode, BNFLookup$BNFCode and group column group in unique_drugs_by_bnf_ca.csv
	total_cost_treatment	numeric		Total cost of treatment. Uses Medications$price
	total_cost_treatment_year	numeric		Average yearly of total cost of treatment. Uses Medications$price
	number_unique_blood_test_parameters	int		Total number of unique blood test parameters. Uses Pathology$description. Excludes "Pulse","BMI","SpO2","Height","Weight","Smoking Status","Waist","Alcohol Units per Week","Diagnosed Osteopenia","PEFR","Pain Score","Diabetes Type"
	number_unique_blood_tests	int		Total number of blood tests. Uses Pathology$datadate. Excludes "Pulse","BMI","SpO2","Height","Weight","Smoking Status","Waist","Alcohol Units per Week","Diagnosed Osteopenia","PEFR","Pain Score","Diabetes Type"
	number_unique_blood_test_parameters	int		Total number of unique blood test parameter types. Uses Pathology$description and column "type" in unique_blood_test_parameters_CA.csv. Excludes "Pulse","BMI","SpO2","Height","Weight","Smoking Status","Waist","Alcohol Units per Week","Diagnosed Osteopenia","PEFR","Pain Score","Diabetes Type"
	number_unique_conditions	int		Total unique conditions. Uses Conditions$conditionname. Excludes "White","[sS]mok","[vV]accination","Hay fever","[pP]regnancy","[cC]ontraception","[aA]llergy","Shingles","X-ray","therapy","Black","Test","Asian","Eating Disorder","[iI]nfection","gram","[uU]ltrasound","[rR]eview","ECG"
	neurodev	int		Number of unique neurodev conditions. Uses Conditions$conditionname and column "type" in unique_conditions_all_CA.csv. Excludes "White","[sS]mok","[vV]accination","Hay fever","[pP]regnancy","[cC]ontraception","[aA]llergy","Shingles","X-ray","therapy","Black","Test","Asian","Eating Disorder","[iI]nfection","gram","[uU]ltrasound","[rR]eview","ECG"
	sensory	int		Number of unique sensory conditions. Uses Conditions$conditionname and column "type" in unique_conditions_all_CA.csv. Excludes "White","[sS]mok","[vV]accination","Hay fever","[pP]regnancy","[cC]ontraception","[aA]llergy","Shingles","X-ray","therapy","Black","Test","Asian","Eating Disorder","[iI]nfection","gram","[uU]ltrasound","[rR]eview","ECG"
